# Genomic Modifiers of Neurological Resilience in a Niemann-Pick C family

**DOI:** 10.1101/2025.03.03.25321546

**Authors:** Macarena Las Heras, Benjamín Szenfeld, Valeria Olguín, Juan Carlos Rubilar, Juan Francisco Calderón, Yanireth Jimenez, Silvana Zanlungo, Emanuele Buratti, Andrea Dardis, Francisco A. Cubillos, Andrés D Klein

## Abstract

Niemann-Pick type C (NPC) disease, caused by pathogenic variants in the *NPC1* or *NPC2* genes, disrupts cellular cholesterol and glycolipids trafficking. Patients exhibit a wide spectrum of visceral and neurological manifestations, suggesting a role for genomic modifiers. To uncover the genetic basis of NPC neurological resilience, we analyzed the exomes of an NPC family with diverse phenotypes, from very mild to severe neurological involvement. Linkage analysis revealed loss-of-function (LOF) variants in *CCDC115*, *SLC4A5*, *DEPDC5*, *ETFDH*, *SNRNP200*, and *DOCK1* that co-segregated with resistance to severe neurological signs. Biomarkers of severity are lacking in NPC. Based on LOF variants in the yeast orthologs of these genes, we successfully predicted NPC-like severity in *Saccharomyces cerevisiae* of different genetic backgrounds. Complementary, to associate pathways with severity, we performed RNA-seq, uncovering positive correlations between mitochondrial transcripts with cellular fitness. Finally, we modeled NPC disease in yeast lacking the sodium bicarbonate cotransporter *bor1*, the *SLC4A5* ortholog. Deletion of *bor1* enhanced cellular fitness, prevented vacuolar fragmentation, reduced sterols buildup, and improved mitochondrial function. Our study revealed modifiers/biomarkers of NPC severity, and highlighted *SLC4A5* as a promising therapeutic target for this devastating disease.
