## Supplementary Table 1 for "Genomic Modifiers of Neurological Resilience in a Niemann-Pick C family"

### Sheet: clinical symptoms
Individual	Sex	Neurological	Psychiatric	Visceral
		Symptoms	Symptoms	Symptoms
II.1	Female	Short-term memory problems	Depression and anxiety	No
II.3	Male	No	No	Mild splenomegaly
II.5	Female	Balance problems and mild ataxia	Anorexia and bulimia	Mild splenomegaly
		Short-term memory problems	Depression
		Dismetria	Visual allucinations
		Dystonia	Psicosis
II.7	Male	Mirror movements	No	No
		Speech delay
II.8	Male	Bilateral mirror movements in dystonia	Visual allucinations	No
		Balance disturbances	Mild depression
		Alteration of the saccadic eye movements	Agresiveness
		Short-term memory problems	Panic attacks
		Learning capability delay
