## Supplementary Table 3 for "Genomic Modifiers of Neurological Resilience in a Niemann-Pick C family"

### Sheet: Hoja1
Human gene	Yeast ortholog (standard name / systematic name)	Location	Amino acid residue	WA	SA	NA	WE	SIFT	PolyPhen-2
SLC4A5	bor1 / YNL275W	Chr XIV: 119268-120998 (+ strand)	3	K	T	K	N	del
			10	I	V	V	V	del
			31	L	Q	L	L	del
			32	D	H	D	D	del
			36	S	L	S	S	del
			55	F	L	F	F	del
			152	H	N	N	N		del
			191	C	F	C	C	del
			205	G	E	G	G	del	del
			208	N	I	I	I	del	del
			221	T	R	T	T	del	del
DEPDC5	iml1 / YJR138W	Chr X: 684567-689321 (+ strand)	486	Q	R	R	R		del
			711	T	T	T	K	del
ETFDH	cir2 / YOR356W	Chr XV: 1007221-1009116 (+ strand)	13	I	M	M	I	del
			408	V	A	A	A	del
SNRNP200	brr2 / YER172C	Chr V: 529530-536021 (- strand)	129	E	V	E	E		del
			262	L	F	L	L		del
			293	M	L	L	L		del
			1922	M	V	V	V		del
DOCK1	dck1 / YLR422W	Chr XII: 965897-971695 (+ strand)	39	N	N	N	D	del
			166	Q	R	Q	Q	del
			300	N	D	N	N	del	del
			313	E	Q	Q	E	del	del
			458	N	D	D	D	del
			472	A	V	V	A	del	del
			705	N	H	H	N	del	del
			828	T	T	M	T	del	del
			844	I	V	V	I	del
			936	P	P	L	L	del
			947	T	T	A	T	del
			1305	L	V	L	L	del	del
			1466	F	L	L	L	del
			1731	L	F	L	L	del	del
			1826	A	A	A	G	del
			1911	L	S	L	L	del
			1918	I	T	T	T	del
