## Supplementary Table 4 for "Genomic Modifiers of Neurological Resilience in a Niemann-Pick C family"

### Sheet: Differential Expression
Genes whose normalized transcript levels correlate positively and negatively with normalized mMax levels across all strains
Positively correlated
Standard name	Systematic name	Human ortholog	p-value	Pearson correlation coefficient
fun19	YAL034C	TADA2A	0.0212798	0.97872
bdh2	YAL061W	PTGR2, SORD, VAT1, ADH1C, VAT1L, ADH1B, PTGR1, PTGR3, ADH6, ADH7, ADH1A, ADH4, ADH5, ADH1C, CRYZL1 and TP53I3	0.0287682	0.971232
	YBL086C		0.0418867	0.958113
sft2	YBL102W	SFT2D3, SFT2D2 and SFT2D1	0.0396331	0.960367
	YBR053C		0.0267528	0.973247
	YBR056W		0.0391232	0.960877
rxt2	YBR095C		0.0348078	0.965192
om14	YBR230C		0.0107808	0.989219
	YBR241C	SLC2A1, SLC2A11, SLC2A12, SLC2A14, SLC2A10, SLC2A1, SLC2A7, SLC2A9, SLC2A1, SLC2A2, SLC2A2, SLC2A1, SLC2A4, SLC2A3, SLC2A1 and SLC2A6	0.0155366	0.984463
ape3	YBR286W		0.0483067	0.951693
glk1	YCL040W	GCK	0.0249389	0.975061
cit2	YCR005C	CS	0.00413945	0.995861
ady2	YCR010C		0.0318421	0.968158
msh3	YCR092C	MSH3 and MSH3	0.0418628	0.958137
tma17	YDL110C		0.0271916	0.972808
stf1	YDL130W-A		0.0248614	0.975139
dld1	YDL174C		0.035692	0.964308
rtn2	YDL204W		0.00614525	0.993855
gdh2	YDL215C	GLUD1 and GLUD2	0.0473628	0.952637
fmp45	YDL222C		0.00712158	0.992878
hbt1	YDL223C		0.00987094	0.990129
ubc5	YDR059C	UBE2D1	0.0370989	0.962901
dnf2	YDR093W		0.0221555	0.977845
	YDR133C		0.026965	0.973035
adr1	YDR216W		0.0415187	0.958481
gga1	YDR358W	GGA2, GGA3, TOM1, WDFY2, GGA1, STAM2, STAM, TOM1L1, WDFY1, TOM1L2 and HGS	0.0359118	0.964088
sdh6	YDR379C-A		0.0141062	0.985894
pkh3	YDR466W		0.00400073	0.995999
cyc7	YEL039C	CYCS	0.0164654	0.983535
rml2	YEL050C	MRPL2	0.021336	0.978664
nop16	YER002W	NOP16	0.00865017	0.99135
faa2	YER015W	SLC27A5, ACSBG1, ACSL6 and SLC27A2	0.0235348	0.976465
rgi1	YER067W		0.0494972	0.950503
spi1	YER150W		0.00444672	0.995553
hsp12	YFL014W		0.039829	0.960171
gsy1	YFR015C	GYS2 and GYS1	0.0380435	0.961956
pyc1	YGL062W	PC	0.0318385	0.968161
pus2	YGL063W	PUS1	0.0163646	0.983635
nab2	YGL122C	ZC3H14	0.0395214	0.960479
pex14	YGL153W	PEX14	0.0415161	0.958484
ams1	YGL156W	MAN2B2, MAN2A2, MAN2B1, MAN2A1 and MAN2C1	0.0149855	0.985014
pde1	YGL248W		0.0060489	0.993951
nqm1	YGR043C	TALDO1	0.00137631	0.998624
fmp48	YGR052W		0.012739	0.987261
cld1	YGR110W	ABHD14A, EPHX2, SERHL2, BPHL, ABHD4, ABHD6, ABHD8, MEST, EPHX3, ABHD5, EPHX4 and ABHD14B	0.029887	0.970113
skn1	YGR143W		0.0392127	0.960787
cbp4	YGR174C		0.00818808	0.991812
aim17	YHL021C	TMLHE and BBOX1	0.00926061	0.990739
rim4	YHL024W		0.0432796	0.95672
nem1	YHR004C	CTDNEP1 and CTDSPL2	0.0290272	0.970973
sod2	YHR008C		0.0302036	0.969796
hxt5	YHR096C	SLC2A1, SLC2A10, SLC2A8, SLC2A1, SLC2A4, SLC2A1, SLC2A1, SLC2A3, SLC2A12, SLC2A2, SLC2A11, SLC2A14, SLC2A1, SLC2A6, SLC2A7, SLC2A9, SLC2A5 and SLC2A2	0.00544797	0.994552
	YHR097C		0.0268489	0.973151
igo2	YHR132W-A	ENSA and ARPP19	0.0365546	0.963445
mpc2	YHR162W	MPC2	0.0016277	0.998372
aim18	YHR198C		0.0219357	0.978064
fyv10	YIL097W	MAEA	0.00505759	0.994942
om45	YIL136W		0.0126048	0.987395
gut2	YIL155C	GPD2	0.0448657	0.955134
	YIR016W		0.00180327	0.998197
ubx6	YJL048C		0.0139224	0.986078
lsb6	YJL100W	PI4K2A and PI4K2B	0.0452509	0.954749
	YJL163C	SLC46A2, SLC46A1 and SLC46A3	0.0257285	0.974271
	YJL213W		0.0493886	0.950611
	YJR096W		0.0394633	0.960537
mbr1	YKL093W		0.00744723	0.992553
mrp8	YKL142W		0.037961	0.962039
mcr1	YKL150W		0.0139708	0.986029
pxa2	YKL188C		0.00962845	0.990372
gap1	YKR039W		0.0484156	0.951584
gpt2	YKR067W		0.00438209	0.995618
fps1	YLL043W	AQP6, MIP, AQP5, AQP10, AQP9, AQP7, AQP8, AQP1, AQP3, AQP4, AQP2 and AQP7B	0.0273094	0.972691
afb1	YLR040C		0.0240597	0.97594
xdj1	YLR090W		0.0428612	0.957139
nha1	YLR138W		0.00639581	0.993604
put1	YLR142W	PRODH, NA, PRODH2 and PRODH	0.0448136	0.955186
	YLR149C		0.0214883	0.978512
idp2	YLR174W	IDH2 and IDH1	0.043519	0.956481
tfs1	YLR178C	PEBP1	0.00972985	0.99027
rck2	YLR248W		0.0451689	0.954831
dcs1	YLR270W	DCPS	0.0242227	0.975777
aco1	YLR304C	ACO2 and ACO2	0.0359681	0.964032
tma10	YLR327C		0.0272802	0.97272
	YLR345W		0.00884942	0.991151
	YML002W	MYLK, DAPK2, MYLK, NEXN, DAPK3, NEXN and DAPK1	0.022923	0.977077
rcf1	YML030W	HIGD1C	0.0323531	0.967647
cat2	YML042W	CPT2, CHAT, CPT2, CPT2, CROT, CPT2 and CRAT	0.00571183	0.994288
ndi1	YML120C		0.0373979	0.962602
msc1	YML128C		0.0129026	0.987097
abf2	YMR072W		0.00681027	0.99319
	YMR090W	BLVRB	0.00969623	0.990304
hfd1	YMR110C	ALDH3A1 and ALDH3B1	0.0438998	0.9561
pah1	YMR165C	LPIN3, LPIN1, AP5Z1 and LPIN2	0.0236769	0.976323
	YMR206W		0.0410651	0.958935
gad1	YMR250W		0.00842586	0.991574
ura10	YMR271C		0.0356596	0.96434
prc1	YMR297W		0.0261244	0.973876
	YNL115C		0.0250996	0.9749
srv2	YNL138W	CAP1 and CAP2	0.0122773	0.987723
ygp1	YNL160W		0.0273754	0.972625
	YNL194C		0.0136787	0.986321
	YNL195C		0.00308407	0.996916
nnr1	YNL200C	YJEFN3 and NAXE	0.0225456	0.977454
cit1	YNR001C	CS	0.0441301	0.95587
ato2	YNR002C		0.0306174	0.969383
atg19	YOL082W		0.0232198	0.97678
	YOR019W		0.0477314	0.952269
crc1	YOR100C		0.0105666	0.989433
gcy1	YOR120W	AKR1D1, AKR1E2, AKR1B15, AKR1B1, AKR7A3, AKR1C2, AKR1C1, AKR7L, KCNAB2, AKR1A1, KCNAB3, AKR1B10, AKR1C8, AKR7A2, AKR1C3, AKR1C4 and KCNAB1	0.0061776	0.993822
cat5	YOR125C	COQ7 and COQ7	0.041079	0.958921
bag7	YOR134W	ARHGAP29, ARHGAP45 and GMIP	0.0117964	0.988204
dcs2	YOR173W	DCPS	0.00919954	0.9908
gsp2	YOR185C	RAN	0.0434656	0.956534
rcn2	YOR220W		0.0439742	0.956026
faa1	YOR317W	SLC27A2, SLC27A5 and ACSL6	0.0223537	0.977646
pre10	YOR362C	PSMA3	0.00149371	0.998506
ald4	YOR374W	ALDH1A3, ALDH3B2, ALDH1A1, ALDH2, ALDH3B1, ALDH1L1, ALDH7A1, ALDH1A2, ALDH9A1, ALDH6A1, ALDH1B1, ALDH8A1, ALDH3A2, ALDH2, ALDH3A1, ALDH16A1 and ALDH1L2	0.0196401	0.98036
	YPL109C	ADCK2	0.0421086	0.957891
car1	YPL111W	ARG1, AGMAT and ARG2	0.00204741	0.997953
dip5	YPL265W		0.0168883	0.983112
csr2	YPR030W	ARRDC1, ARRDC2, ARRDC4, ARRDC3, ARRDC5 and TXNIP	0.0492365	0.950763
spo24	YPR036W-A		0.0307331	0.969267
nca2	YPR155C		0.0449688	0.955031
gph1	YPR160W	PYGM, PYGL and PYGB	0.0421554	0.957845
Negatively correlated
Standard Name	Systematic Name	Human ortholog	p-value	Pearson correlation coefficient
rpl23a	YBL087C	RPL23	0.0475017	-0.952498
csm1	YCR086W		0.0495151	-0.950485
rli1	YDR091C	ABCE1	0.00080218	-0.999198
arb1	YER036C	ABCF2	0.0399876	-0.960012
rps26b	YER131W	RPS26	0.0495515	-0.950448
thi4	YGR144W		0.040801	-0.959199
rbg2	YGR173W	DRG2	0.0296597	-0.97034
erg1	YGR175C	SQLE	0.008946	-0.991054
rpl14b	YHL001W	RPL14	0.0172088	-0.982791
rpl43b	YJR094W-A		0.0393719	-0.960628
sul2	YLR092W	SLC26A11	0.0334211	-0.966579
rpl38	YLR325C	RPL38	0.0456221	-0.954378
hug1	YML058W-A		0.0112805	-0.98872
rpl36a	YMR194W		0.032144	-0.967856
rpl16b	YNL069C	RPL13A	0.0477477	-0.952252
cyb5	YNL111C		0.030517	-0.969483
rpb11	YOL005C		0.0471542	-0.952846
rfc4	YOL094C	RFC2	0.0334833	-0.966517
cdc33	YOL139C	EIF4E2, EIF4E3, EIF4E and EIF4E1B	0.0159626	-0.984037
rpl33b	YOR234C	RPL35A	0.0361208	-0.963879
gcd1	YOR260W	EIF2B3	0.0270796	-0.97292
vma11	YPL234C		0.0348779	-0.965122
